# Genetic subtyping of obesity reveals biological insights into the uncoupling of adiposity from its cardiometabolic comorbidities

**DOI:** 10.1101/2025.02.25.25322830

**Authors:** Nathalie Chami, Zhe Wang, Victor Svenstrup, Virginia Diez Obrero, Daiane Hemerich, Yi Huang, Hesam Dashti, Eleonora Manitta, Michael H. Preuss, Kari E. North, Louise Aas Holm, Cilius E Fonvig, Jens-Christian Holm, Torben Hansen, Camilla Scheele, Alexander Rauch, Roelof A.J. Smit, Melina Claussnitzer, Ruth J.F. Loos

## Abstract

Obesity is a highly heterogeneous disease that cannot be captured by one single adiposity trait. Here, we performed a multi-trait analysis to study obesity in the context of its common cardiometabolic comorbidities, acknowledging that not all individuals with obesity suffer from cardiometabolic comorbidities and that not all those with normal weight clinically present without them. We leveraged individual-level genotype-phenotype data of 452,768 individuals from the UK Biobank and designed uncoupling phenotypes that are continuous and range from high adiposity with a healthy cardiometabolic profile to low adiposity with an unhealthy cardiometabolic profile. Genome-wide association analyses of these uncoupling phenotypes identified 266 independent variants across 205 genomic loci where the adiposity-increasing allele is also associated with a lower cardiometabolic risk. Consistent with the individual variant effects, a genetic score (GRS_uncoupling_) that aggregates the uncoupling effects of the 266 variants was associated with lower risk of cardiometabolic disorders, including dyslipidemias (OR=0.92, P=1.4×10^-89^), type 2 diabetes (OR=0.94, P=6×10^-21^), and ischemic heart disease (OR=0.96, P=7×10^-11^), despite a higher risk of obesity (OR=1.16, P=4×10^-108^), which is in sharp contrast to the association profile observed for the adiposity score (GRS_BFP_). Nevertheless, a higher GRS_uncoupling_ score was also associated with a higher risk of other, mostly weight-bearing disorders, to the same extent as the GRS_BFP_. The 266 variants clustered into eight subsets, each representing a genetic subtype of obesity with a distinct cardiometabolic risk profile, characterized by specific underlying pathways. Association of GRS_uncoupling_ and GRS_BFP_ with levels of 2,920 proteins in plasma found 208 proteins to be associated with both scores. The majority (85%) of these overlapping GRS-protein associations were directionally consistent, suggesting adiposity-driven effects. In contrast, levels of 32 (15%) proteins (e.g. IGFBP1, IGFBP2, LDLR, SHBG, MSTN) had opposite directional effects between GRS_BFP_ and GRS_uncoupling_, suggesting that cardiometabolic health, and not adiposity, associated with their levels. Follow-up analyses provide further support for adipose tissue expandability, insulin secretion and beta-cell function, beiging of white adipose tissue, inflammation and fibrosis. They also highlight mechanisms not previously implicated in uncoupling, such as hepatic lipid accumulation, hepatic control of glucose homeostasis, and skeletal muscle growth and function. Taken together, our findings contribute new insights into the mechanisms that uncouple adiposity from its cardiometabolic comorbidities and illuminate some of the heterogeneity of obesity, which is critical for advancing precision medicine.
