## Supplementary Table 1 for "Genetic subtyping of obesity reveals biological insights into the uncoupling of adiposity from its cardiometabolic comorbidities"

### Sheet: Sheet1
Supplementary Table 1. Baseline characteristics in UK Biobank
	Total	Women	Men
N	452768	245564	207204
Age (years)	56.78 (8.02)	56.59 (7.94)	57.00 (8.11)
Body mass index (kg/m2)	27.40 (4.76)	27.01 (5.13)	27.86 (4.25)
Body fat percentage (%)	31.39 (8.51)	36.53 (6.86)	25.28 (5.81)
Waist to hip ratio	0.87 (0.09)	0.82 (0.07)	0.94 (0.06)
Total cholesterol (mmol/L)	5.71 (1.14)	5.89 (1.12)	5.49 (1.13)
LDL cholesterol (mmol/L)	3.57 (0.87)	3.64 (0.87)	3.48 (0.86)
HDL cholesterol (mmol/L)	1.45 (0.38)	1.60 (0.38)	1.28 (0.31)
Triglycerides (mmol/L)	1.75 (1.03)	1.56 (0.86)	1.98 (1.15)
lipids lowering medication, Yes (%)	78,133 (17)	30,833 (13)	47,300 (23)
Glucose (mmol/L)	5.05 (0.91)	5.02 (0.81)	5.10 (1.01)
HbA1c (mmol/mol)	35.61 (5.27)	35.40 (4.74)	35.85 (5.83)
Systolic blood pressure (mmHg)	138.05 (18.63)	135.41 (19.19)	141.17 (17.44)
Diastolic blood pressure (mmHg)	82.21 (10.12)	80.60 (9.94)	84.11 (10.00)
Anti-hypertensive medication, Yes (%)	93,444 (21)	42,483 (17)	50,961 (25)
