## Supplementary Table 16 for "Genetic subtyping of obesity reveals biological insights into the uncoupling of adiposity from its cardiometabolic comorbidities"

### Sheet: Sheet1
Supplementary Table 16: Pathway categories of the prioritized genes. Genes grouped into pathway categories based on previous evidence implicating them with common pathways. *: weak evidence
Category	Prioritized Gene	Total Prioritization score	PMID
Adipose expandability	MLXIPL	7	32694809;21840420
Adipose expandability	CSK	8	26385316;26810578
Adipose expandability	HLX	8	28701693
Adipose expandability	SENP2	8	37013149
Adipose expandability	MED19	7	33027649
Adipose expandability	PNPLA2	7	16675698
Adipose expandability	JMJD1C	7	28501567
Adipose expandability	FAM13A	9	32193374
Adipose expandability	PEPD	7	35478031;37318951;31739742
Adipose expandability	RSPO3	7	32493999
Adipose expandability	PPARG	9	10549292;15833818
Adipose expandability	PIK3R1	8	32439336
Adipose expandability	ARNT	7	21982709;21873554
Adipose expandability	CTSS	7	16825321;36467351
Adipose expandability	IRS1	7	12502742;11259600;14966273
Adipose expandability	TIMP4	7	28740132;27879248
Adipose expandability	ADHFE1*	8	17559793
Appetite	FBN1	9	29106398
Appetite	ADCY3	8	25329148;29311635;27678003
Appetite	RMI1	7	20050919
Appetite	FTO	7	21076408;19234441;23359686;23867619;23817550;31189104
B6 metabolism	PNPO	7	30671974
Beiging of white adipose tissue and brown adipose tissue function	CRHR1	7	25189177
Beiging of white adipose tissue and brown adipose tissue function	CSK	8	26810578
Beiging of white adipose tissue and brown adipose tissue function	HLX	8	28701693
Beiging of white adipose tissue and brown adipose tissue function	SENP2	8	35196497
Beiging of white adipose tissue and brown adipose tissue function	ZDHHC5	8	30605677
Beiging of white adipose tissue and brown adipose tissue function	LDB1	7	34198011
Beiging of white adipose tissue and brown adipose tissue function	MED19	7	33027649
Beiging of white adipose tissue and brown adipose tissue function	SLC22A3	7	30653498
Cardiac function and disease	KANSL1	8	35177641
Cardiac function and disease	PBX1	7	18849531
Cardiac function and disease	PLEKHM1	7	32363189
Cardiac function and disease	FBN1	9	20301510
Cardiac function and disease	SENP2	8	33687053;22155005
Cardiac function and disease	MEF2D	9	18079970
Cardiac function and disease	CASP9	7	16857965
Cardiac function and disease	PNPLA2	7	21857651
Cardiac function and disease	ZFP36L2	9	35316214;34131106
Cardiac function and disease	SEMA3F	8	30877507
Cardiac function and disease	MST1	7	30338935;37011743
Cardiac function and disease	SEMA3F	7	30877507
Cardiac function and disease	FTO	7	34728610;39157458;38316068
Cardiac function and disease	GPRC5B	7	31104767
Cardiac function and disease	JMJD1C	7	32625104;32122211
Cardiac function and disease	ZFHX3	7	37449401;26930642
Cardiac function and disease	RSPO3	7	29859889
Cardiac function and disease	ARNT	7	25329697
Cardiac function and disease	MRAS	7	31770223;31638832;23738802
Circadian rhythm	SMG6	11	36638184
Hepatic control of glucose homeostasis	FBN1	9	27087445
Hepatic control of glucose homeostasis	SENP2	8	34971706
Hepatic control of glucose homeostasis	LDB1	7	36018801
Hepatic control of glucose homeostasis	YWHAB	8	33641163
Hepatic control of glucose homeostasis	ARNT	7	29190746
Hepatic control of glucose homeostasis	CTSS	7	36467351;33289685
Hepatic lipid accumulation	MLXIPL	7	22466288;21840420
Hepatic lipid accumulation	NPEPPS	7	34048566
Hepatic lipid accumulation	JMJD1C	7	32034158
Inflammation and fibrosis	FBN1	9	30853600;30997682
Inflammation and fibrosis	CSK	8	26385316
Inflammation and fibrosis	SLC25A37	8	38437058
Inflammation and fibrosis	NPEPPS	7	38464509
Inflammation and fibrosis	MST1	7	27496379;24141421;36164986
Inflammation and fibrosis	GPRC5B	7	23169819
Inflammation and fibrosis	PEPD	7	35478031;37318951
Inflammation and fibrosis	TNFAIP8	7	32313148; 29787979; 37451566
Inflammation and fibrosis	MAFF	9	33626882
Inflammation and fibrosis	CTSS	7	37128920;36467351
Insulin secretion and beta cell function	MAPT	9	29401605
Insulin secretion and beta cell function	PBX1	7	11912494
Insulin secretion and beta cell function	FBN1	9	30853600
Insulin secretion and beta cell function	SENP2	8	35064188
Insulin secretion and beta cell function	LDB1	7	35881062
Insulin secretion and beta cell function	MEF2D	9	35316768
Insulin secretion and beta cell function	PCSK1	11	27288825
Insulin secretion and beta cell function	SMG6	11	30065031
Insulin secretion and beta cell function	SRR	7	27880078
Insulin secretion and beta cell function	GPRC5B	7	29408822
Insulin secretion and beta cell function	PIK3R1	8	21109194
Lipolysis	PNPLA2	7	30367950;15550674;16705060;16675698
Lipolysis	SLC22A3	7	30653498;37972266
Lipolysis	YWHAB	8	38130664
Lipolysis	FAM13A	9	29487953
No functional evidence	UBASH3B	9	NA
No functional evidence	CLIP1	7	NA
No functional evidence	MAST4	8	NA
No functional evidence	KANSL1-AS1	7	NA
No functional evidence	LRRC37A	7	NA
No functional evidence	ST7L	8	NA
No functional evidence	MOV10	7	NA
No functional evidence	PNO1	7	NA
No functional evidence	RBMS2	8	NA
No functional evidence	MKRN2	7	NA
No functional evidence	TBKBP1	7	NA
No functional evidence	USP3	7	NA
No functional evidence	WBP2	7	NA
No functional evidence	HELLS	9	NA
No functional evidence	APEH	7	NA
No functional evidence	CENPW	7	NA
No functional evidence	RCC1L	7	NA
No functional evidence	TBC1D12	7	NA
No functional evidence	REEP3	9	NA
No functional evidence	SF3A1	8	NA
No functional evidence	CMSS1	7	NA
No functional evidence	EVI5	7	NA
No functional evidence	MYBL1	7	NA
No functional evidence	EML3	8	NA
No functional evidence	ROM1	7	NA
No functional evidence	ZNF664	7	NA
No functional evidence	BAIAP2L2	7	NA
Skeletal muscle growth and function	FBN1	9	30997682
Skeletal muscle growth and function	SENP2	8	25784542
Skeletal muscle growth and function	PPP3R1	7	26411342
Skeletal muscle growth and function	NPEPPS	7	33378552
Skeletal muscle growth and function	HIC1	9	31809738;
Skeletal muscle growth and function	CXXC5	7	25433557
Skeletal muscle growth and function	SLC2A4RG	7	16105857
Skeletal muscle growth and function	CTSS	7	37428652;37589754
Vascular function	NID2	9	34315224;36354004
Vascular function	RHOC	9	26136364
Vascular function	CSK	8	26751575
Vascular function	HLX	8	21224470
Vascular function	MST1	7	27496379;36164986;24141421
Vascular function	JMJD1C	7	36934091
Vascular function	EMILIN2	8	37579864
