## Supplementary Table 10 for "Genetic subtyping of obesity reveals biological insights into the uncoupling of adiposity from its cardiometabolic comorbidities"

### Sheet: Sheet1
Supplementary Table 10. Association results between GRSuncoupling and GRSBFP with anthropometric & cardiometabaolic traits and outcomes in HOLBAEK.
Trait	Population	GRS	Beta	SE	P	Ncase	Ncontrol	Ntotal
ALP	ALL	GRSbfp	-0.009225	0.00819	0.260006	NA	NA	3423
ALP	ALL	GRSuncoupling	-0.026132	0.012123	0.031114	NA	NA	3423
ALT	ALL	GRSbfp	0.04034	0.01026	8.43e-05	NA	NA	3429
ALT	ALL	GRSuncoupling	0.02912	0.015245	0.056123	NA	NA	3429
AST	ALL	GRSbfp	0.000356	0.009956	0.971447	NA	NA	3186
AST	ALL	GRSuncoupling	0.008264	0.014855	0.577988	NA	NA	3186
BMI SDS	ALL	GRSbfp	0.066493	0.010569	3.14e-10	NA	NA	3457
BMI SDS	ALL	GRSuncoupling	0.061469	0.015713	9.15e-05	NA	NA	3457
Body Fat %	ALL	GRSbfp	0.052963	0.017905	0.003097	NA	NA	1128
Body Fat %	ALL	GRSuncoupling	0.026672	0.026553	0.315142	NA	NA	1128
C-peptide	ALL	GRSbfp	0.048808	0.014105	0.00054	NA	NA	1234
C-peptide	ALL	GRSuncoupling	0.012101	0.021378	0.571377	NA	NA	1234
DBP SDS	ALL	GRSbfp	-0.013488	0.010592	0.202896	NA	NA	3255
DBP SDS	ALL	GRSuncoupling	-0.017034	0.015701	0.277985	NA	NA	3255
Dyslipidemia	ALL	GRSbfp	0.025612	0.028176	0.363352	768	2649	3417
Dyslipidemia	ALL	GRSuncoupling	-0.113854	0.042028	0.006748	768	2649	3417
GGT	ALL	GRSbfp	0.015669	0.008333	0.060063	NA	NA	3427
GGT	ALL	GRSuncoupling	0.002002	0.012345	0.87116	NA	NA	3427
Glucose	ALL	GRSbfp	-0.002165	0.012437	0.861788	NA	NA	2410
Glucose	ALL	GRSuncoupling	-0.028768	0.018708	0.124118	NA	NA	2410
HDL-C	ALL	GRSbfp	-0.019844	0.01065	0.062422	NA	NA	3417
HDL-C	ALL	GRSuncoupling	0.024018	0.015803	0.128564	NA	NA	3417
HOMA-IR	ALL	GRSbfp	0.033455	0.011346	0.003192	NA	NA	2371
HOMA-IR	ALL	GRSuncoupling	-0.003001	0.017123	0.86086	NA	NA	2371
Hyperglycemia	ALL	GRSbfp	-0.046458	0.046253	0.315177	238	2189	2427
Hyperglycemia	ALL	GRSuncoupling	-0.071019	0.069542	0.307144	238	2189	2427
Hypertension	ALL	GRSbfp	0.025767	0.038242	0.500437	337	2918	3255
Hypertension	ALL	GRSuncoupling	0.017544	0.056468	0.756043	337	2918	3255
Insulin	ALL	GRSbfp	0.028298	0.00953	0.002984	NA	NA	3335
Insulin	ALL	GRSuncoupling	-0.007738	0.014121	0.583685	NA	NA	3335
Insulin Resistance	ALL	GRSbfp	0.037892	0.032816	0.248221	570	1743	2313
Insulin Resistance	ALL	GRSuncoupling	-0.027195	0.048965	0.578622	570	1743	2313
LDL-C	ALL	GRSbfp	0.01356	0.010918	0.214237	NA	NA	3417
LDL-C	ALL	GRSuncoupling	-0.014709	0.0162	0.363895	NA	NA	3417
SBP SDS	ALL	GRSbfp	0.018671	0.011147	0.093924	NA	NA	3255
SBP SDS	ALL	GRSuncoupling	-0.001106	0.016534	0.946671	NA	NA	3255
TC	ALL	GRSbfp	0.007272	0.010855	0.50288	NA	NA	3417
TC	ALL	GRSuncoupling	-0.013237	0.016101	0.411032	NA	NA	3417
TG	ALL	GRSbfp	0.012379	0.010416	0.234655	NA	NA	3417
TG	ALL	GRSuncoupling	-0.016149	0.015453	0.296016	NA	NA	3417
WHR SDS	ALL	GRSbfp	0.009944	0.010983	0.36524	NA	NA	3132
WHR SDS	ALL	GRSuncoupling	0.005088	0.01619	0.753339	NA	NA	3132
WHtR SDS	ALL	GRSbfp	0.051555	0.01058	1.1e-06	NA	NA	3134
WHtR SDS	ALL	GRSuncoupling	0.034485	0.015663	0.027688	NA	NA	3134
ALP	Boys	GRSbfp	-0.022889	0.014789	0.121701	NA	NA	1494
ALP	Boys	GRSuncoupling	-0.049808	0.022075	0.024053	NA	NA	1494
ALT	Boys	GRSbfp	0.026516	0.015263	0.08233	NA	NA	1496
ALT	Boys	GRSuncoupling	0.043479	0.022846	0.057023	NA	NA	1496
AST	Boys	GRSbfp	-0.002833	0.016258	0.861668	NA	NA	1384
AST	Boys	GRSuncoupling	0.014827	0.024501	0.545082	NA	NA	1384
BMI SDS	Boys	GRSbfp	0.068468	0.0161	2.11e-05	NA	NA	1513
BMI SDS	Boys	GRSuncoupling	0.054597	0.024063	0.023274	NA	NA	1513
Body Fat %	Boys	GRSbfp	0.050859	0.027773	0.067063	NA	NA	506
Body Fat %	Boys	GRSuncoupling	-0.000575	0.041038	0.988824	NA	NA	506
C-peptide	Boys	GRSbfp	0.032788	0.02061	0.111635	NA	NA	556
C-peptide	Boys	GRSuncoupling	-0.008757	0.031192	0.778904	NA	NA	556
DBP SDS	Boys	GRSbfp	0.003732	0.015706	0.812163	NA	NA	1424
DBP SDS	Boys	GRSuncoupling	-0.006343	0.023475	0.786993	NA	NA	1424
Dyslipidemia	Boys	GRSbfp	-0.002055	0.043063	0.961935	327	1163	1490
Dyslipidemia	Boys	GRSuncoupling	-0.020771	0.065288	0.750371	327	1163	1490
GGT	Boys	GRSbfp	0.000361	0.012124	0.976261	NA	NA	1494
GGT	Boys	GRSuncoupling	-0.009668	0.018036	0.591907	NA	NA	1494
Glucose	Boys	GRSbfp	-0.001154	0.017926	0.948677	NA	NA	1074
Glucose	Boys	GRSuncoupling	-0.017281	0.027031	0.522619	NA	NA	1074
HDL-C	Boys	GRSbfp	-0.039029	0.015354	0.011023	NA	NA	1490
HDL-C	Boys	GRSuncoupling	0.004932	0.023038	0.83048	NA	NA	1490
HOMA-IR	Boys	GRSbfp	0.011407	0.016051	0.477288	NA	NA	1051
HOMA-IR	Boys	GRSuncoupling	-0.002304	0.024257	0.924327	NA	NA	1051
Hyperglycemia	Boys	GRSbfp	0.016177	0.064475	0.801885	122	958	1080
Hyperglycemia	Boys	GRSuncoupling	-0.065529	0.099882	0.511782	122	958	1080
Hypertension	Boys	GRSbfp	0.064518	0.056476	0.253291	153	1271	1424
Hypertension	Boys	GRSuncoupling	0.043395	0.084566	0.60785	153	1271	1424
Insulin	Boys	GRSbfp	0.011104	0.01416	0.432949	NA	NA	1452
Insulin	Boys	GRSuncoupling	-0.012837	0.021098	0.542871	NA	NA	1452
Insulin Resistance	Boys	GRSbfp	-0.018165	0.0489	0.710283	267	762	1029
Insulin Resistance	Boys	GRSuncoupling	0.005614	0.073737	0.939309	267	762	1029
LDL-C	Boys	GRSbfp	0.003569	0.016525	0.829	NA	NA	1490
LDL-C	Boys	GRSuncoupling	0.027976	0.024705	0.25745	NA	NA	1490
Obesity	Boys	GRSbfp	0.2876	0.1283	0.02495	29	742	771
Obesity	Boys	GRSuncoupling	0.43404	0.19067	0.02282	29	742	771
Overweight and above	Boys	GRSbfp	0.20449	0.06286	0.001141	142	629	771
Overweight and above	Boys	GRSuncoupling	0.12699	0.08933	0.1551	142	629	771
SBP SDS	Boys	GRSbfp	0.034483	0.016614	0.037938	NA	NA	1424
SBP SDS	Boys	GRSuncoupling	0.012016	0.024937	0.629905	NA	NA	1424
TC	Boys	GRSbfp	-0.015697	0.016332	0.33649	NA	NA	1490
TC	Boys	GRSuncoupling	0.023005	0.024419	0.346149	NA	NA	1490
TG	Boys	GRSbfp	0.006497	0.015567	0.676416	NA	NA	1490
TG	Boys	GRSuncoupling	0.004922	0.023305	0.832746	NA	NA	1490
WHR SDS	Boys	GRSbfp	0.02162	0.016472	0.189339	NA	NA	1372
WHR SDS	Boys	GRSuncoupling	0.008839	0.024298	0.71602	NA	NA	1372
WHtR SDS	Boys	GRSbfp	0.054058	0.016484	0.00104	NA	NA	1374
WHtR SDS	Boys	GRSuncoupling	0.043385	0.024383	0.075185	NA	NA	1374
ALP	Clinic	GRSbfp	-0.012403	0.012209	0.309815	NA	NA	1639
ALP	Clinic	GRSuncoupling	-0.045319	0.018093	0.01235	NA	NA	1639
ALT	Clinic	GRSbfp	0.060019	0.015269	8.83e-05	NA	NA	1645
ALT	Clinic	GRSuncoupling	0.022697	0.022822	0.32011	NA	NA	1645
AST	Clinic	GRSbfp	0.022466	0.016122	0.163678	NA	NA	1462
AST	Clinic	GRSuncoupling	-0.004165	0.024438	0.86469	NA	NA	1462
BMI SDS	Clinic	GRSbfp	0.035349	0.015082	0.019211	NA	NA	1646
BMI SDS	Clinic	GRSuncoupling	0.043556	0.022456	0.052598	NA	NA	1646
Body Fat %	Clinic	GRSbfp	0.05238	0.018496	0.004714	NA	NA	1059
Body Fat %	Clinic	GRSuncoupling	0.026701	0.027379	0.329667	NA	NA	1059
C-peptide	Clinic	GRSbfp	0.028879	0.02337	0.217128	NA	NA	524
C-peptide	Clinic	GRSuncoupling	0.021371	0.034154	0.531778	NA	NA	524
DBP SDS	Clinic	GRSbfp	-0.029288	0.016658	0.078931	NA	NA	1470
DBP SDS	Clinic	GRSuncoupling	-0.026327	0.024855	0.289689	NA	NA	1470
Dyslipidemia	Clinic	GRSbfp	0.013365	0.03384	0.692889	592	1045	1637
Dyslipidemia	Clinic	GRSuncoupling	-0.116083	0.050676	0.021982	592	1045	1637
GGT	Clinic	GRSbfp	0.018673	0.014647	0.20255	NA	NA	1644
GGT	Clinic	GRSuncoupling	-0.037427	0.021781	0.085924	NA	NA	1644
Glucose	Clinic	GRSbfp	-0.021599	0.015525	0.164338	NA	NA	1635
Glucose	Clinic	GRSuncoupling	-0.030725	0.023052	0.182757	NA	NA	1635
HDL-C	Clinic	GRSbfp	-0.009627	0.015369	0.53117	NA	NA	1637
HDL-C	Clinic	GRSuncoupling	0.043068	0.022866	0.059816	NA	NA	1637
HOMA-IR	Clinic	GRSbfp	0.010839	0.014498	0.454799	NA	NA	1598
HOMA-IR	Clinic	GRSuncoupling	-0.020021	0.021512	0.35216	NA	NA	1598
Hyperglycemia	Clinic	GRSbfp	-0.083076	0.051214	0.104774	186	1449	1635
Hyperglycemia	Clinic	GRSuncoupling	-0.135607	0.07628	0.075447	186	1449	1635
Hypertension	Clinic	GRSbfp	0.022969	0.045771	0.615788	245	1225	1470
Hypertension	Clinic	GRSuncoupling	0.043294	0.068	0.524338	245	1225	1470
Insulin	Clinic	GRSbfp	0.014368	0.014351	0.316886	NA	NA	1606
Insulin	Clinic	GRSuncoupling	-0.017427	0.021378	0.41509	NA	NA	1606
Insulin Resistance	Clinic	GRSbfp	0.017707	0.035059	0.613517	521	1056	1577
Insulin Resistance	Clinic	GRSuncoupling	-0.031572	0.052013	0.543846	521	1056	1577
LDL-C	Clinic	GRSbfp	0.006006	0.015971	0.706911	NA	NA	1637
LDL-C	Clinic	GRSuncoupling	-0.02546	0.023777	0.284424	NA	NA	1637
SBP SDS	Clinic	GRSbfp	0.008484	0.016817	0.613998	NA	NA	1470
SBP SDS	Clinic	GRSuncoupling	-0.00348	0.025077	0.889663	NA	NA	1470
TC	Clinic	GRSbfp	0.0059	0.015979	0.711996	NA	NA	1637
TC	Clinic	GRSuncoupling	-0.028079	0.023787	0.237997	NA	NA	1637
TG	Clinic	GRSbfp	0.01053	0.015034	0.483749	NA	NA	1637
TG	Clinic	GRSuncoupling	-0.032941	0.022377	0.141182	NA	NA	1637
WHR SDS	Clinic	GRSbfp	-0.004127	0.01536	0.788226	NA	NA	1474
WHR SDS	Clinic	GRSuncoupling	-0.013253	0.022955	0.563773	NA	NA	1474
WHtR SDS	Clinic	GRSbfp	0.031418	0.014301	0.028184	NA	NA	1476
WHtR SDS	Clinic	GRSuncoupling	0.023824	0.021402	0.265826	NA	NA	1476
ALP	Controls	GRSbfp	-0.006625	0.011043	0.548676	NA	NA	1784
ALP	Controls	GRSuncoupling	-0.010501	0.016331	0.520299	NA	NA	1784
ALT	Controls	GRSbfp	0.024144	0.013853	0.081517	NA	NA	1784
ALT	Controls	GRSuncoupling	0.034295	0.020487	0.094303	NA	NA	1784
AST	Controls	GRSbfp	-0.013271	0.012657	0.294558	NA	NA	1724
AST	Controls	GRSuncoupling	0.015548	0.018708	0.406037	NA	NA	1724
BMI SDS	Controls	GRSbfp	0.096539	0.014814	9.3e-11	NA	NA	1811
BMI SDS	Controls	GRSuncoupling	0.078652	0.021994	0.000358	NA	NA	1811
Body Fat %	Controls	GRSbfp	0.061661	0.071431	0.391451	NA	NA	69
Body Fat %	Controls	GRSuncoupling	0.026219	0.108932	0.810619	NA	NA	69
C-peptide	Controls	GRSbfp	0.060229	0.017691	0.000701	NA	NA	710
C-peptide	Controls	GRSuncoupling	0.006129	0.027412	0.823143	NA	NA	710
DBP SDS	Controls	GRSbfp	-0.002763	0.013724	0.840457	NA	NA	1785
DBP SDS	Controls	GRSuncoupling	-0.010863	0.020255	0.591806	NA	NA	1785
Dyslipidemia	Controls	GRSbfp	0.053291	0.050873	0.294858	176	1604	1780
Dyslipidemia	Controls	GRSuncoupling	-0.108944	0.075217	0.147506	176	1604	1780
GGT	Controls	GRSbfp	0.014231	0.010133	0.160343	NA	NA	1783
GGT	Controls	GRSuncoupling	0.020665	0.014985	0.168052	NA	NA	1783
Glucose	Controls	GRSbfp	0.032654	0.020781	0.116513	NA	NA	775
Glucose	Controls	GRSuncoupling	-0.024991	0.032021	0.435365	NA	NA	775
HDL-C	Controls	GRSbfp	-0.029281	0.014771	0.047597	NA	NA	1780
HDL-C	Controls	GRSuncoupling	0.006598	0.021866	0.762879	NA	NA	1780
HOMA-IR	Controls	GRSbfp	0.069199	0.018226	0.000158	NA	NA	773
HOMA-IR	Controls	GRSuncoupling	0.026427	0.028287	0.350474	NA	NA	773
Hyperglycemia	Controls	GRSbfp	0.115563	0.107727	0.283386	52	740	792
Hyperglycemia	Controls	GRSuncoupling	0.24687	0.169229	0.144623	52	740	792
Hypertension	Controls	GRSbfp	0.032236	0.069594	0.643222	92	1693	1785
Hypertension	Controls	GRSuncoupling	-0.03966	0.101352	0.695566	92	1693	1785
Insulin	Controls	GRSbfp	0.039288	0.012747	0.002087	NA	NA	1729
Insulin	Controls	GRSuncoupling	-0.000239	0.018808	0.989858	NA	NA	1729
Insulin Resistance	Controls	GRSbfp	0.18071	0.093254	0.052643	49	687	736
Insulin Resistance	Controls	GRSuncoupling	0.006905	0.145178	0.962067	49	687	736
LDL-C	Controls	GRSbfp	0.020186	0.014959	0.177362	NA	NA	1780
LDL-C	Controls	GRSuncoupling	-0.005395	0.022131	0.80745	NA	NA	1780
Overweight and above	Controls	GRSbfp	0.195463	0.040471	1.37e-06	323	1488	1811
Overweight and above	Controls	GRSuncoupling	0.141047	0.058607	0.0161	323	1488	1811
SBP SDS	Controls	GRSbfp	0.026655	0.014887	0.073545	NA	NA	1785
SBP SDS	Controls	GRSuncoupling	0.00072	0.021992	0.973904	NA	NA	1785
TC	Controls	GRSbfp	0.008448	0.014792	0.567973	NA	NA	1780
TC	Controls	GRSuncoupling	-0.000685	0.021875	0.975039	NA	NA	1780
TG	Controls	GRSbfp	0.014086	0.014445	0.329628	NA	NA	1780
TG	Controls	GRSuncoupling	-0.000839	0.021366	0.96869	NA	NA	1780
WHR SDS	Controls	GRSbfp	0.024664	0.01571	0.116618	NA	NA	1658
WHR SDS	Controls	GRSuncoupling	0.023245	0.022839	0.308937	NA	NA	1658
WHtR SDS	Controls	GRSbfp	0.075902	0.015725	1.52e-06	NA	NA	1658
WHtR SDS	Controls	GRSuncoupling	0.04678	0.022984	0.041977	NA	NA	1658
ALP	Girls	GRSbfp	-0.009384	0.009589	0.327729	NA	NA	1929
ALP	Girls	GRSuncoupling	-0.016562	0.01408	0.239509	NA	NA	1929
ALT	Girls	GRSbfp	0.047743	0.013873	0.000579	NA	NA	1933
ALT	Girls	GRSuncoupling	0.018157	0.020492	0.375592	NA	NA	1933
AST	Girls	GRSbfp	0.002136	0.012692	0.866323	NA	NA	1802
AST	Girls	GRSuncoupling	0.004056	0.018827	0.829429	NA	NA	1802
BMI SDS	Girls	GRSbfp	0.070946	0.014581	1.14e-06	NA	NA	1944
BMI SDS	Girls	GRSuncoupling	0.069744	0.021551	0.001211	NA	NA	1944
Body Fat %	Girls	GRSbfp	0.07167	0.023637	0.002429	NA	NA	622
Body Fat %	Girls	GRSuncoupling	0.061744	0.034998	0.077697	NA	NA	622
C-peptide	Girls	GRSbfp	0.066804	0.019823	0.000752	NA	NA	678
C-peptide	Girls	GRSuncoupling	0.031439	0.030181	0.29756	NA	NA	678
DBP SDS	Girls	GRSbfp	-0.026849	0.014516	0.064374	NA	NA	1831
DBP SDS	Girls	GRSuncoupling	-0.022416	0.021366	0.294117	NA	NA	1831
Dyslipidemia	Girls	GRSbfp	0.039568	0.037757	0.294658	441	1486	1927
Dyslipidemia	Girls	GRSuncoupling	-0.180532	0.056051	0.001278	441	1486	1927
GGT	Girls	GRSbfp	0.023534	0.011382	0.038669	NA	NA	1933
GGT	Girls	GRSuncoupling	0.0084	0.016811	0.617324	NA	NA	1933
Glucose	Girls	GRSbfp	-0.009174	0.017311	0.596129	NA	NA	1336
Glucose	Girls	GRSuncoupling	-0.038154	0.025924	0.141079	NA	NA	1336
HDL-C	Girls	GRSbfp	-0.000676	0.014592	0.96305	NA	NA	1927
HDL-C	Girls	GRSuncoupling	0.038315	0.021456	0.074136	NA	NA	1927
HOMA-IR	Girls	GRSbfp	0.046987	0.016077	0.00347	NA	NA	1320
HOMA-IR	Girls	GRSuncoupling	-0.003747	0.024145	0.876663	NA	NA	1320
Hyperglycemia	Girls	GRSbfp	-0.130347	0.067729	0.054286	116	1231	1347
Hyperglycemia	Girls	GRSuncoupling	-0.093582	0.098661	0.342865	116	1231	1347
Hypertension	Girls	GRSbfp	-0.012053	0.05279	0.819392	184	1647	1831
Hypertension	Girls	GRSuncoupling	-0.001561	0.07659	0.98374	184	1647	1831
Insulin	Girls	GRSbfp	0.03904	0.013186	0.003069	NA	NA	1883
Insulin	Girls	GRSuncoupling	-0.002575	0.01944	0.89463	NA	NA	1883
Insulin Resistance	Girls	GRSbfp	0.070062	0.045203	0.121155	303	981	1284
Insulin Resistance	Girls	GRSuncoupling	-0.056342	0.066277	0.395274	303	981	1284
LDL-C	Girls	GRSbfp	0.020828	0.014668	0.155616	NA	NA	1927
LDL-C	Girls	GRSuncoupling	-0.046424	0.021581	0.031466	NA	NA	1927
Obesity	Girls	GRSbfp	0.19899	0.13706	0.1465	22	1018	1040
Obesity	Girls	GRSuncoupling	0.16805	0.20815	0.4195	22	1018	1040
Overweight and above	Girls	GRSbfp	0.18855	0.05303	0.000377	181	859	1040
Overweight and above	Girls	GRSuncoupling	0.14791	0.07804	0.0581	181	859	1040
SBP SDS	Girls	GRSbfp	0.005984	0.015029	0.690507	NA	NA	1831
SBP SDS	Girls	GRSuncoupling	-0.011314	0.022093	0.608588	NA	NA	1831
TC	Girls	GRSbfp	0.025361	0.014644	0.083295	NA	NA	1927
TC	Girls	GRSuncoupling	-0.039398	0.021559	0.067628	NA	NA	1927
TG	Girls	GRSbfp	0.017343	0.014196	0.221817	NA	NA	1927
TG	Girls	GRSuncoupling	-0.031817	0.020872	0.127408	NA	NA	1927
WHR SDS	Girls	GRSbfp	0.002911	0.014777	0.843839	NA	NA	1760
WHR SDS	Girls	GRSuncoupling	0.002294	0.02172	0.91587	NA	NA	1760
WHtR SDS	Girls	GRSbfp	0.052785	0.014639	0.000311	NA	NA	1760
WHtR SDS	Girls	GRSuncoupling	0.027105	0.021592	0.209352	NA	NA	1760
