## Supplementary Table 9 for "Genetic subtyping of obesity reveals biological insights into the uncoupling of adiposity from its cardiometabolic comorbidities"

### Sheet: Sheet1
Supplementary Table 9. Meta-analyzed Hazard Ratios for incidence coronary heart disease and type 2 diabetes in ARIC and BioMe.
GRS	Meta-analysis				ARIC				BioMe
	CHD (3922/24099*)		T2D (2763/21464*)		CHD (1693/7368*)		T2D (1947/6422*)		CHD (2229/16731*)		T2D (816/15042*)
	HR (95% CI)	P value	HR (95% CI)	P value	HR (95% CI)	P value	HR (95% CI)	P value	HR (95% CI)	P value	HR (95% CI)	P value
GRSuncoupling	0.95 (0.92-0.98)	0.002	0.96 (0.92 – 0.99)	0.04	0.94 (0.89-0.98)	0.008	0.97 (0.93 – 1.02)	0.23	0.96 (0.92- 1.00)	0.07	0.93 (0.87- 1.00)	0.06
GRSBFP	1.01 (0.99-1.04)	0.32	1.04 (1.01 – 1.07)	0.02	1.07 (1.02-1.12)	0.007	1.06 (1.01 – 1.10)	0.02	0.99 (0.96- 1.02)	0.61	1.02 (0.97 - 1.08)	0.41
*Number of cases and controls for each disease outcome expressed as Ncase/Ncontrol
