## Supplementary Table 8 for "Genetic subtyping of obesity reveals biological insights into the uncoupling of adiposity from its cardiometabolic comorbidities"

### Sheet: Sheet1
Supplementary Table 8. Association results of the GRSs with anthropometric and cardiometabolic traits in ARIC. Analyses were restricted to European ancestry participants. The effect and reference alleles of genetic variants used to construct GRS2 (a cluster associated with lower WHR and higher blood pressure) were flipped in order to reflect a profile of higher adiposity (higher WHR and lower blo…
Trait	PRS	Beta	SE	P	N
BMI	GRS 1	0.07	0.04	0.0638	9232
BMI	GRS 2	-0.04	0.04	0.293	9232
BMI	GRS 3	0.08	0.02	0.000268	9232
BMI	GRS 4	0.08	0.03	0.00531	9232
BMI	GRS 5	0.11	0.03	9.23e-05	9232
BMI	GRS 6	0.14	0.02	1.7e-08	9232
BMI	GRS 7	0.03	0.04	0.445	9232
BMI	GRS 8	0.06	0.04	0.103	9232
BMI	GRSBFP	0.11	0.01	1.5e-58	9232
BMI	GRSuncoupling	0.08	0.01	2.5e-15	9232
DBP	GRS 1	0.06	0.04	0.149	9235
DBP	GRS 2	-0.08	0.04	0.0337	9235
DBP	GRS 3	-0.1	0.02	2.61e-06	9235
DBP	GRS 4	-0.02	0.03	0.601	9235
DBP	GRS 5	0.08	0.03	0.00291	9235
DBP	GRS 6	0.02	0.02	0.472	9235
DBP	GRS 7	-0.11	0.04	0.00191	9235
DBP	GRS 8	-0.02	0.04	0.48	9235
DBP	GRSBFP	0.01	0.01	0.0414	9235
DBP	GRSuncoupling	-0.01	0.01	0.131	9235
Glucose	GRS 1	0.09	0.04	0.0288	8490
Glucose	GRS 2	-0.04	0.04	0.298	8490
Glucose	GRS 3	0.02	0.02	0.257	8490
Glucose	GRS 4	-0.04	0.03	0.2	8490
Glucose	GRS 5	-0.06	0.03	0.0283	8490
Glucose	GRS 6	0.03	0.03	0.195	8490
Glucose	GRS 7	-0.07	0.04	0.0593	8490
Glucose	GRS 8	-0.1	0.04	0.00579	8490
Glucose	GRSBFP	0.01	0.01	0.0473	8490
Glucose	GRSuncoupling	-0.01	0.01	0.373	8490
HDL-C	GRS 1	0.14	0.04	0.000235	9223
HDL-C	GRS 2	0	0.04	0.933	9223
HDL-C	GRS 3	0.01	0.02	0.603	9223
HDL-C	GRS 4	0.09	0.03	0.00249	9223
HDL-C	GRS 5	-0.01	0.03	0.777	9223
HDL-C	GRS 6	-0.11	0.02	2.69e-06	9223
HDL-C	GRS 7	0.24	0.04	2.86e-11	9223
HDL-C	GRS 8	0.18	0.04	5.19e-07	9223
HDL-C	GRSBFP	-0.03	0.01	7.92e-05	9223
HDL-C	GRSuncoupling	0.04	0.01	3.94e-05	9223
Hip	GRS 1	0.1	0.04	0.00938	9230
Hip	GRS 2	-0.02	0.04	0.681	9230
Hip	GRS 3	0.09	0.02	2.29e-05	9230
Hip	GRS 4	0.15	0.03	1.5e-06	9230
Hip	GRS 5	0.11	0.03	3.74e-05	9230
Hip	GRS 6	0.12	0.02	1.27e-06	9230
Hip	GRS 7	0.17	0.04	1.96e-06	9230
Hip	GRS 8	0.08	0.04	0.0243	9230
Hip	GRSBFP	0.11	0.01	1.64e-60	9230
Hip	GRSuncoupling	0.1	0.01	5.13e-25	9230
LDL-C	GRS 1	0.13	0.04	0.00133	9075
LDL-C	GRS 2	-0.03	0.04	0.498	9075
LDL-C	GRS 3	0.01	0.02	0.681	9075
LDL-C	GRS 4	-0.26	0.03	4.25e-17	9075
LDL-C	GRS 5	-0.05	0.03	0.102	9075
LDL-C	GRS 6	-0.11	0.02	1.69e-05	9075
LDL-C	GRS 7	-0.06	0.04	0.0926	9075
LDL-C	GRS 8	-0.07	0.04	0.0557	9075
LDL-C	GRSBFP	-0.01	0.01	0.169	9075
LDL-C	GRSuncoupling	-0.05	0.01	1.9e-07	9075
TG	GRS 1	-0.08	0.04	0.0461	9223
TG	GRS 2	0.02	0.04	0.604	9223
TG	GRS 3	0.01	0.02	0.731	9223
TG	GRS 4	-0.11	0.03	0.000308	9223
TG	GRS 5	-0.02	0.03	0.4	9223
TG	GRS 6	0.06	0.02	0.019	9223
TG	GRS 7	-0.22	0.04	2.14e-09	9223
TG	GRS 8	-0.21	0.04	3.84e-09	9223
TG	GRSBFP	0.02	0.01	0.0276	9223
TG	GRSuncoupling	-0.05	0.01	7.26e-07	9223
SBP	GRS 1	0.04	0.04	0.331	9235
SBP	GRS 2	-0.12	0.04	0.00127	9235
SBP	GRS 3	-0.1	0.02	9.5e-07	9235
SBP	GRS 4	-0.03	0.03	0.298	9235
SBP	GRS 5	0.06	0.03	0.0201	9235
SBP	GRS 6	0.05	0.02	0.0539	9235
SBP	GRS 7	-0.09	0.04	0.011	9235
SBP	GRS 8	-0.04	0.04	0.253	9235
SBP	GRSBFP	0.02	0.01	0.00118	9235
SBP	GRSuncoupling	-0.01	0.01	0.171	9235
TCL	GRS 1	0.13	0.04	0.000967	9221
TCL	GRS 2	-0.01	0.04	0.802	9221
TCL	GRS 3	0.02	0.02	0.456	9221
TCL	GRS 4	-0.24	0.03	5.1e-15	9221
TCL	GRS 5	-0.05	0.03	0.0546	9221
TCL	GRS 6	-0.12	0.02	3.58e-07	9221
TCL	GRS 7	-0.04	0.04	0.283	9221
TCL	GRS 8	-0.07	0.04	0.0393	9221
TCL	GRSBFP	-0.01	0.01	0.0626	9221
TCL	GRSuncoupling	-0.05	0.01	1.79e-07	9221
Waist	GRS 1	0.08	0.04	0.0369	9230
Waist	GRS 2	0.04	0.04	0.353	9230
Waist	GRS 3	0.09	0.02	3.36e-05	9230
Waist	GRS 4	0.05	0.03	0.0727	9230
Waist	GRS 5	0.09	0.03	0.000994	9230
Waist	GRS 6	0.16	0.02	1.55e-11	9230
Waist	GRS 7	0.04	0.04	0.248	9230
Waist	GRS 8	0.09	0.04	0.0159	9230
Waist	GRSBFP	0.12	0.01	5.79e-64	9230
Waist	GRSuncoupling	0.08	0.01	3.42e-17	9230
WHR	GRS 1	0.03	0.04	0.457	9229
WHR	GRS 2	0.07	0.04	0.0867	9229
WHR	GRS 3	0.05	0.02	0.0137	9229
WHR	GRS 4	-0.07	0.03	0.0161	9229
WHR	GRS 5	0.03	0.03	0.244	9229
WHR	GRS 6	0.15	0.02	8.53e-10	9229
WHR	GRS 7	-0.11	0.04	0.00183	9229
WHR	GRS 8	0.07	0.04	0.049	9229
WHR	GRSBFP	0.08	0.01	1.38e-27	9229
WHR	GRSuncoupling	0.03	0.01	0.00114	9229
