## Supplementary Table 6 for "Genetic subtyping of obesity reveals biological insights into the uncoupling of adiposity from its cardiometabolic comorbidities"

### Sheet: Sheet1
Supplementary Table 6. Assocaition between the GRSs and anthropometric and cardiometabolic traits in UK Biobank. The effect and reference alleles of GRS2 (a cluster associated with lower WHR and higher blood pressure) were flipped in order to reflect a profile of higher adiposity (higher WHR and lower blood pressure) and facilitate comparison with the other clusters.
Category	Traits	N	Effect Size	lower 95% CI	upper 95% CI	P value	GRS
anthropometric	Abdominal subcutaneous adipose tissue volume (ASAT)	7787	0.02	-0.05	0.1	0.493	GRS 1
anthropometric	Android tissue fat percentage	4098	0.04	-0.06	0.14	0.454	GRS 1
anthropometric	Body fat percentage	366838	0.12	0.1	0.13	2.97e-90	GRS 1
anthropometric	Body mass index (BMI)	372294	0.11	0.1	0.12	2.36e-85	GRS 1
anthropometric	Fat free mass index (FFMI)	367036	0.08	0.07	0.09	1.12e-42	GRS 1
anthropometric	Gynoid tissue fat percentage	4098	0.11	0.03	0.18	0.0048	GRS 1
anthropometric	Hip circumference	373024	0.12	0.11	0.13	3.3e-95	GRS 1
anthropometric	Standing height	372885	0.01	0	0.01	0.12	GRS 1
anthropometric	VAT/ASAT ratio	7786	-0.05	-0.13	0.02	0.175	GRS 1
anthropometric	Visceral adipose tissue volume (VAT)	7786	-0.03	-0.09	0.04	0.434	GRS 1
anthropometric	Waist circumference	373074	0.07	0.06	0.08	1.87e-41	GRS 1
anthropometric	WHR	372989	0	-0.01	0.01	0.903	GRS 1
cardiometabolic	DBP	352184	0.02	0.01	0.03	0.000597	GRS 1
cardiometabolic	Glucose	307245	0.02	0	0.03	0.0115	GRS 1
cardiometabolic	HbA1c	307245	0.07	0.06	0.08	1.04e-27	GRS 1
cardiometabolic	HDL	325991	0.18	0.17	0.2	7.06e-202	GRS 1
cardiometabolic	LDL	355540	0.08	0.07	0.09	9.46e-46	GRS 1
cardiometabolic	SBP	352181	0.02	0.01	0.03	0.000297	GRS 1
cardiometabolic	TC	356197	0.11	0.1	0.13	2.5e-85	GRS 1
cardiometabolic	TG	355905	-0.11	-0.12	-0.1	3.98e-75	GRS 1
anthropometric	Abdominal subcutaneous adipose tissue volume (ASAT)	7787	0.03	-0.11	0.05	0.49	GRS 2
anthropometric	Android tissue fat percentage	4098	0.06	-0.18	0.05	0.282	GRS 2
anthropometric	Body fat percentage	366838	-0.05	-0.06	-0.03	4.83e-13	GRS 2
anthropometric	Body mass index (BMI)	372294	-0.05	-0.07	-0.04	2.2e-18	GRS 2
anthropometric	Fat free mass index (FFMI)	367036	-0.05	-0.06	-0.04	8.66e-16	GRS 2
anthropometric	Gynoid tissue fat percentage	4098	0.09	-0.17	-0.01	0.0373	GRS 2
anthropometric	Hip circumference	373024	0.05	-0.07	-0.04	2.49e-18	GRS 2
anthropometric	Liver fat fraction	7719	0.01	-0.08	0.09	0.864	GRS 2
anthropometric	Standing height	372885	-0.02	0.02	0.03	4.6e-08	GRS 2
anthropometric	VAT/ASAT ratio	7786	0.06	-0.02	0.15	0.141	GRS 2
anthropometric	Visceral adipose tissue volume (VAT)	7786	-0.02	-0.05	0.09	0.538	GRS 2
anthropometric	Waist circumference	373074	0	-0.01	0.01	0.559	GRS 2
anthropometric	WHR	372989	0.07	0.05	0.08	1.04e-26	GRS 2
cardiometabolic	DBP	352184	-0.1	-0.11	-0.09	2.82e-58	GRS 2
cardiometabolic	Glucose	307245	-0.02	-0.03	0	0.0238	GRS 2
cardiometabolic	HbA1c	307245	-0.04	-0.06	-0.03	8.27e-10	GRS 2
cardiometabolic	HDL	325991	-0.02	-0.04	-0.01	0.000164	GRS 2
cardiometabolic	LDL	355540	0	-0.01	0.01	0.802	GRS 2
cardiometabolic	SBP	352181	-0.1	-0.12	-0.09	7.58e-59	GRS 2
cardiometabolic	TC	356197	0.01	0	0.02	0.228	GRS 2
cardiometabolic	TG	355905	0.07	0.06	0.09	4.59e-32	GRS 2
anthropometric	Abdominal subcutaneous adipose tissue volume (ASAT)	7787	0.07	0.03	0.11	0.000244	GRS 3
anthropometric	Android tissue fat percentage	4098	0.07	0.01	0.13	0.0155	GRS 3
anthropometric	Body fat percentage	366838	0.11	0.11	0.12	3e-283	GRS 3
anthropometric	Body mass index (BMI)	372294	0.09	0.08	0.1	1.29e-178	GRS 3
anthropometric	Fat free mass index (FFMI)	367036	0.04	0.04	0.05	6.25e-41	GRS 3
anthropometric	Gynoid tissue fat percentage	4098	0.06	0.02	0.11	0.00245	GRS 3
anthropometric	Hip circumference	373024	0.09	0.08	0.09	1.6e-168	GRS 3
anthropometric	Liver fat fraction	7719	0.01	-0.04	0.05	0.783	GRS 3
anthropometric	Standing height	372885	0.01	0	0.01	0.00223	GRS 3
anthropometric	VAT/ASAT ratio	7786	-0.02	-0.06	0.03	0.465	GRS 3
anthropometric	Visceral adipose tissue volume (VAT)	7786	0.03	0	0.07	0.0684	GRS 3
anthropometric	Waist circumference	373074	0.08	0.07	0.08	1.5e-174	GRS 3
anthropometric	WHR	372989	0.05	0.05	0.06	3.92e-69	GRS 3
cardiometabolic	DBP	352184	-0.12	-0.12	-0.11	5.13e-283	GRS 3
cardiometabolic	Glucose	307245	0	-0.01	0.01	0.843	GRS 3
cardiometabolic	HbA1c	307245	0.02	0.01	0.02	7.53e-07	GRS 3
cardiometabolic	HDL	325991	-0.01	-0.02	0	0.00218	GRS 3
cardiometabolic	LDL	355540	0.02	0.02	0.03	8.87e-12	GRS 3
cardiometabolic	SBP	352181	-0.13	-0.13	-0.12	<2.22E-308	GRS 3
cardiometabolic	TC	356197	0.02	0.01	0.02	5.64e-09	GRS 3
cardiometabolic	TG	355905	0.01	0	0.01	0.00684	GRS 3
anthropometric	Abdominal subcutaneous adipose tissue volume (ASAT)	7787	0.04	-0.02	0.1	0.149	GRS 4
anthropometric	Android tissue fat percentage	4098	0	-0.08	0.09	0.944	GRS 4
anthropometric	Body fat percentage	366838	0.11	0.11	0.12	2.62e-130	GRS 4
anthropometric	Body mass index (BMI)	372294	0.1	0.09	0.11	1.7e-101	GRS 4
anthropometric	Fat free mass index (FFMI)	367036	0.06	0.05	0.07	8.38e-35	GRS 4
anthropometric	Gynoid tissue fat percentage	4098	0.06	0	0.13	0.0429	GRS 4
anthropometric	Hip circumference	373024	0.13	0.12	0.14	3.05e-162	GRS 4
anthropometric	Liver fat fraction	7719	-0.09	-0.15	-0.02	0.00856	GRS 4
anthropometric	Standing height	372885	0.01	0	0.02	0.00609	GRS 4
anthropometric	VAT/ASAT ratio	7786	-0.1	-0.16	-0.03	0.00298	GRS 4
anthropometric	Visceral adipose tissue volume (VAT)	7786	-0.02	-0.07	0.04	0.578	GRS 4
anthropometric	Waist circumference	373074	0.04	0.04	0.05	1.1e-27	GRS 4
anthropometric	WHR	372989	-0.05	-0.06	-0.04	2e-30	GRS 4
cardiometabolic	DBP	352184	-0.03	-0.04	-0.02	2.49e-08	GRS 4
cardiometabolic	Glucose	307245	-0.04	-0.05	-0.03	3.19e-12	GRS 4
cardiometabolic	HbA1c	307245	-0.11	-0.12	-0.1	2.44e-94	GRS 4
cardiometabolic	HDL	325991	0.06	0.05	0.07	7.91e-33	GRS 4
cardiometabolic	LDL	355540	-0.35	-0.36	-0.34	<2.22E-308	GRS 4
cardiometabolic	SBP	352181	-0.04	-0.05	-0.03	5.65e-19	GRS 4
cardiometabolic	TC	356197	-0.3	-0.31	-0.29	<2.22E-308	GRS 4
cardiometabolic	TG	355905	-0.12	-0.13	-0.11	4.8e-136	GRS 4
anthropometric	Abdominal subcutaneous adipose tissue volume (ASAT)	7787	0.11	0.06	0.16	5.96e-05	GRS 5
anthropometric	Android tissue fat percentage	4098	0.08	0	0.16	0.0418	GRS 5
anthropometric	Body fat percentage	366838	0.12	0.11	0.12	9.07e-163	GRS 5
anthropometric	Body mass index (BMI)	372294	0.1	0.1	0.11	3.65e-135	GRS 5
anthropometric	Fat free mass index (FFMI)	367036	0.06	0.06	0.07	5.14e-52	GRS 5
anthropometric	Gynoid tissue fat percentage	4098	0.08	0.03	0.14	0.00366	GRS 5
anthropometric	Hip circumference	373024	0.1	0.09	0.11	5.88e-130	GRS 5
anthropometric	Liver fat fraction	7719	0.01	-0.05	0.07	0.669	GRS 5
anthropometric	Standing height	372885	0.01	0.01	0.02	2.31e-05	GRS 5
anthropometric	VAT/ASAT ratio	7786	0	-0.05	0.06	0.865	GRS 5
anthropometric	Visceral adipose tissue volume (VAT)	7786	0.07	0.02	0.12	0.0054	GRS 5
anthropometric	Waist circumference	373074	0.08	0.08	0.09	4.41e-116	GRS 5
anthropometric	WHR	372989	0.05	0.04	0.06	1.04e-33	GRS 5
cardiometabolic	DBP	352184	0.04	0.03	0.05	2.18e-17	GRS 5
cardiometabolic	Glucose	307245	-0.1	-0.11	-0.09	1.33e-102	GRS 5
cardiometabolic	HbA1c	307245	-0.17	-0.18	-0.16	1.24e-306	GRS 5
cardiometabolic	HDL	325991	-0.03	-0.04	-0.02	7.74e-10	GRS 5
cardiometabolic	LDL	355540	0.02	0.01	0.03	1.29e-05	GRS 5
cardiometabolic	SBP	352181	0.01	0.01	0.02	0.000696	GRS 5
cardiometabolic	TC	356197	0.01	0	0.02	0.0147	GRS 5
cardiometabolic	TG	355905	0.02	0.02	0.03	8.03e-09	GRS 5
anthropometric	Abdominal subcutaneous adipose tissue volume (ASAT)	7787	0.13	0.08	0.18	4.9e-08	GRS 6
anthropometric	Android tissue fat percentage	4098	0.13	0.06	0.2	0.000231	GRS 6
anthropometric	Body fat percentage	366838	0.15	0.14	0.16	<2.22E-308	GRS 6
anthropometric	Body mass index (BMI)	372294	0.15	0.14	0.16	<2.22E-308	GRS 6
anthropometric	Fat free mass index (FFMI)	367036	0.11	0.11	0.12	5.37e-199	GRS 6
anthropometric	Gynoid tissue fat percentage	4098	0.09	0.04	0.14	0.000254	GRS 6
anthropometric	Hip circumference	373024	0.15	0.14	0.16	<2.22E-308	GRS 6
anthropometric	Liver fat fraction	7719	0.05	0	0.1	0.0716	GRS 6
anthropometric	Standing height	372885	0.03	0.02	0.03	1.63e-30	GRS 6
anthropometric	VAT/ASAT ratio	7786	-0.05	-0.1	0	0.0752	GRS 6
anthropometric	Visceral adipose tissue volume (VAT)	7786	0.06	0.02	0.11	0.00448	GRS 6
anthropometric	Waist circumference	373074	0.13	0.12	0.13	<2.22E-308	GRS 6
anthropometric	WHR	372989	0.08	0.07	0.08	7.72e-96	GRS 6
cardiometabolic	DBP	352184	0.03	0.02	0.04	2.21e-16	GRS 6
cardiometabolic	Glucose	307245	0.03	0.02	0.04	3.63e-11	GRS 6
cardiometabolic	HbA1c	307245	0.03	0.02	0.03	8.47e-10	GRS 6
cardiometabolic	HDL	325991	-0.12	-0.13	-0.11	3.72e-190	GRS 6
cardiometabolic	LDL	355540	-0.11	-0.12	-0.1	8.21e-185	GRS 6
cardiometabolic	SBP	352181	0.02	0.01	0.03	4.36e-07	GRS 6
cardiometabolic	TC	356197	-0.14	-0.14	-0.13	1.26e-277	GRS 6
cardiometabolic	TG	355905	0.02	0.01	0.03	1.11e-07	GRS 6
anthropometric	Abdominal subcutaneous adipose tissue volume (ASAT)	7787	0.04	-0.05	0.14	0.371	GRS 7
anthropometric	Android tissue fat percentage	4098	-0.04	-0.18	0.1	0.576	GRS 7
anthropometric	Body fat percentage	366838	0.23	0.21	0.24	1.15e-197	GRS 7
anthropometric	Body mass index (BMI)	372294	0.11	0.1	0.13	2.42e-50	GRS 7
anthropometric	Fat free mass index (FFMI)	367036	-0.02	-0.04	-0.01	0.00344	GRS 7
anthropometric	Gynoid tissue fat percentage	4098	0.24	0.14	0.34	1.82e-06	GRS 7
anthropometric	Hip circumference	373024	0.23	0.22	0.25	4.98e-213	GRS 7
anthropometric	Liver fat fraction	7719	-0.2	-0.3	-0.1	0.000142	GRS 7
anthropometric	Standing height	372885	0	-0.01	0.01	0.504	GRS 7
anthropometric	VAT/ASAT ratio	7786	-0.25	-0.35	-0.15	1.77e-06	GRS 7
anthropometric	Visceral adipose tissue volume (VAT)	7786	-0.11	-0.2	-0.03	0.0107	GRS 7
anthropometric	Waist circumference	373074	0	-0.02	0.01	0.723	GRS 7
anthropometric	WHR	372989	-0.26	-0.28	-0.25	1.35e-266	GRS 7
cardiometabolic	DBP	352184	-0.07	-0.08	-0.05	1.84e-17	GRS 7
cardiometabolic	Glucose	307245	-0.03	-0.05	-0.02	5.72e-05	GRS 7
cardiometabolic	HbA1c	307245	-0.12	-0.13	-0.1	1.26e-46	GRS 7
cardiometabolic	HDL	325991	0.31	0.29	0.32	<2.22E-308	GRS 7
cardiometabolic	LDL	355540	-0.14	-0.16	-0.13	3.77e-78	GRS 7
cardiometabolic	SBP	352181	-0.1	-0.11	-0.08	3.81e-37	GRS 7
cardiometabolic	TC	356197	-0.07	-0.09	-0.06	4.71e-20	GRS 7
cardiometabolic	TG	355905	-0.32	-0.34	-0.31	<2.22E-308	GRS 7
anthropometric	Abdominal subcutaneous adipose tissue volume (ASAT)	7787	0.19	0.12	0.26	3.13e-07	GRS 8
anthropometric	Android tissue fat percentage	4098	0.19	0.09	0.3	0.000306	GRS 8
anthropometric	Body fat percentage	366838	0.15	0.14	0.16	1.21e-149	GRS 8
anthropometric	Body mass index (BMI)	372294	0.05	0.04	0.06	4.63e-19	GRS 8
anthropometric	Fat free mass index (FFMI)	367036	-0.05	-0.07	-0.04	3.41e-22	GRS 8
anthropometric	Gynoid tissue fat percentage	4098	0.17	0.09	0.24	1.2e-05	GRS 8
anthropometric	Hip circumference	373024	0.06	0.05	0.07	4.87e-24	GRS 8
anthropometric	Liver fat fraction	7719	-0.1	-0.18	-0.03	0.00719	GRS 8
anthropometric	Standing height	372885	0	0	0.01	0.23	GRS 8
anthropometric	VAT/ASAT ratio	7786	-0.06	-0.13	0.02	0.141	GRS 8
anthropometric	Visceral adipose tissue volume (VAT)	7786	0.11	0.05	0.18	0.000613	GRS 8
anthropometric	Waist circumference	373074	0.06	0.05	0.07	9.69e-33	GRS 8
anthropometric	WHR	372989	0.05	0.04	0.06	1.51e-17	GRS 8
cardiometabolic	DBP	352184	-0.04	-0.05	-0.02	4.83e-10	GRS 8
cardiometabolic	Glucose	307245	-0.04	-0.05	-0.03	6.02e-11	GRS 8
cardiometabolic	HbA1c	307245	-0.06	-0.07	-0.05	6.81e-24	GRS 8
cardiometabolic	HDL	325991	0.18	0.17	0.19	2.61e-201	GRS 8
cardiometabolic	LDL	355540	-0.03	-0.04	-0.02	8.89e-08	GRS 8
cardiometabolic	SBP	352181	-0.06	-0.07	-0.05	6.11e-24	GRS 8
cardiometabolic	TC	356197	0.01	0	0.02	0.244	GRS 8
cardiometabolic	TG	355905	-0.18	-0.19	-0.17	5.29e-214	GRS 8
anthropometric	Liver fat fraction	7719	-0.04	-0.12	0.04	0.307	GRS1
anthropometric	Abdominal subcutaneous adipose tissue volume (ASAT)	7787	0.12	0.11	0.13	2.36e-69	GRSBFP
anthropometric	Android tissue fat percentage	4098	0.1	0.08	0.12	5.19e-26	GRSBFP
anthropometric	Body fat percentage	366842	0.15	0.14	0.15	<2.22E-308	GRSBFP
anthropometric	Body mass index (BMI)	372298	0.13	0.12	0.13	<2.22E-308	GRSBFP
anthropometric	Fat free mass index (FFMI)	367040	0.07	0.07	0.08	<2.22E-308	GRSBFP
anthropometric	Gynoid tissue fat percentage	4098	0.08	0.07	0.09	2.92e-31	GRSBFP
anthropometric	Hip circumference	373024	0.12	0.12	0.12	<2.22E-308	GRSBFP
anthropometric	Liver fat fraction	7719	0.03	0.02	0.05	2.35e-06	GRSBFP
anthropometric	Standing height	372885	0.01	0	0.01	1e-18	GRSBFP
anthropometric	VAT/ASAT ratio	7786	-0.01	-0.02	0	0.162	GRSBFP
anthropometric	Visceral adipose tissue volume (VAT)	7786	0.08	0.06	0.09	6.25e-35	GRSBFP
anthropometric	Waist circumference	373074	0.1	0.1	0.1	<2.22E-308	GRSBFP
anthropometric	WHR	372993	0.06	0.06	0.07	<2.22E-308	GRSBFP
cardiometabolic	DBP	352188	0.03	0.03	0.04	2.68e-233	GRSBFP
cardiometabolic	Glucose	307249	0.01	0.01	0.02	3.14e-36	GRSBFP
cardiometabolic	HbA1c	307249	0.02	0.02	0.03	7.09e-96	GRSBFP
cardiometabolic	HDL	325995	-0.03	-0.04	-0.03	6.86e-196	GRSBFP
cardiometabolic	LDL	355544	0	-0.01	0	4.1e-06	GRSBFP
cardiometabolic	SBP	352185	0.02	0.02	0.03	3e-113	GRSBFP
cardiometabolic	TC	356201	-0.01	-0.01	-0.01	2.48e-33	GRSBFP
cardiometabolic	TG	355909	0.02	0.02	0.02	2.52e-93	GRSBFP
anthropometric	Abdominal subcutaneous adipose tissue volume (ASAT)	7787	0.08	0.06	0.1	5.24e-16	GRSuncoupling
anthropometric	Android tissue fat percentage	4098	0.07	0.04	0.1	2.21e-06	GRSuncoupling
anthropometric	Body fat percentage	366842	0.12	0.12	0.12	<2.22E-308	GRSuncoupling
anthropometric	Body mass index (BMI)	372298	0.09	0.09	0.09	<2.22E-308	GRSuncoupling
anthropometric	Fat free mass index (FFMI)	367040	0.04	0.04	0.04	1.75e-160	GRSuncoupling
anthropometric	Gynoid tissue fat percentage	4098	0.09	0.07	0.11	2.79e-18	GRSuncoupling
anthropometric	Hip circumference	373024	0.1	0.1	0.11	<2.22E-308	GRSuncoupling
anthropometric	Liver fat fraction	7719	-0.03	-0.05	-0.01	0.00481	GRSuncoupling
anthropometric	Standing height	372885	0.01	0.01	0.01	6.69e-23	GRSuncoupling
anthropometric	VAT/ASAT ratio	7786	-0.05	-0.07	-0.03	2.59e-06	GRSuncoupling
anthropometric	Visceral adipose tissue volume (VAT)	7786	0.03	0.01	0.04	0.00554	GRSuncoupling
anthropometric	Waist circumference	373074	0.06	0.06	0.07	<2.22E-308	GRSuncoupling
anthropometric	WHR	372993	0.01	0.01	0.01	2.41e-10	GRSuncoupling
cardiometabolic	DBP	352188	-0.02	-0.02	-0.02	1.55e-36	GRSuncoupling
cardiometabolic	Glucose	307249	-0.01	-0.02	-0.01	3.06e-17	GRSuncoupling
cardiometabolic	HbA1c	307249	-0.03	-0.03	-0.03	8.15e-69	GRSuncoupling
cardiometabolic	HDL	325995	0.03	0.03	0.04	2.54e-94	GRSuncoupling
cardiometabolic	LDL	355544	-0.06	-0.06	-0.05	1.39e-278	GRSuncoupling
cardiometabolic	SBP	352185	-0.03	-0.04	-0.03	1.98e-96	GRSuncoupling
cardiometabolic	TC	356201	-0.05	-0.05	-0.04	1.6e-190	GRSuncoupling
cardiometabolic	TG	355909	-0.05	-0.06	-0.05	7.01e-267	GRSuncoupling
