## Supplementary Table 5 for "Genetic subtyping of obesity reveals biological insights into the uncoupling of adiposity from its cardiometabolic comorbidities"

### Sheet: Sheet1
Supplementary Table 5: Overlap of lead variants with previously reported loci:We define “known” locus” as a locus previously reported to be associated with an opposite effect on at least one adiposity and one cardiometabolic trait. Lead or known variants that lie within the same locus (within 1 Mb ) are listed on the same row. "reported gene" is the gene reported in the publication for a given lo…
Lead variants			Published variants
rsID	variant ID	Locus	rsID	chromosomal position	reported gene	publication	PMID
rs149764880	1:11880731:G:T	CLCN6-MTHFR	rs1010447	1:11269795	MTOR	Huang 2020	33619380
rs111258551	1:51005897:G:C	FAF1	rs3789588	1:51266522	FAF1	Huang 2020	33619380
rs34643605	1:93023894:T:TCA	EVI5	rs6603981	1:92993806	EVI5	Huang 2020	33619380
rs2821226	1:203517292:A:G	OPTC	rs2802774	1:203527812	PTC-ATP2B4	Martin 2021	33980691
rs11118304	1:219622072:T:A	LYPLAL1	rs11118306;rs12130231;rs4846565;rs2820446	1:219627486;1:219631304;1:219722104;1:219748817	LYPLAL1-SLC30A10	Yaghootkar 2014,Huang 2020	25048195;33619380
rs1260326	2:27730940:T:C	GCKR	rs1260326	2:27730939	GCKR	Huang 2020	33619380
rs1446585	2:136407479:A:G	R3HDM1	rs4988235	2:136608645	MCM6	Huang 2020	33619380
rs1128249	2:165528624:G:T	COBLL1-GRB14	rs10195252;rs1128249	2:165513091;2:165528623;2:165528876;2:165528876	COBLL1-GRB14	Lotta 2017,Huang 2020; Martin 2021	27841877;33619380;33980691
rs13391398	2:219282429:G:A	VIL1	rs1427445	2:219555572	STK36	Huang 2020	33619380
rs2138157;rs370437276;rs77402945	2:227103717:A:C;2:227205445:TTA:T;2:227225798:C:T	IRS1	rs2943653;rs2943645;rs2943652	2:227047771;2:227099180;2:227108445	NYAP2-IRS1	Yaghootkar 2014,Huang 2020; Martin 2021	25048195;33619380;33980691
rs2594972;rs9875338;rs1801282;rs2249407	3:11397417:A:G;3:12296469:G:A;3:12393125:C:G;3:12494794:C:A	ATG7-GSTM5P1-PPARG	rs4684847;rs17036328;rs1801282;rs2881654	3:12386337;3:12390484;3:12393125;3:12396954	SYN2-PPARG	Yaghootkar 2014,Huang 2020; Martin 2021	25048195;33619380;33980691
rs35790549	3:48071488:A:T	MAP4	rs4392441	3:48077700	MAP4	Huang 2020	33619380
rs4368494	3:64701387:G:A	ADAMTS9-AS2	rs4616635	3:64702274	ADAMTS9-AS2	Huang 2020	33619380
rs2293251	3:138124114:T:G	MRAS	rs9851766	3:138121509	MRAS	Martin 2021	33980691
rs62271373	3:150066540:T:A	TSC22D2	rs62271373	3:150066540	PFN2-TSC22D	Martin 2021	33980691
rs10653660	3:170696047:T:TGAA	SLC2A2	rs8192675	3:170724883	SLC2A2	Coral 2023	36703017
rs11372617;rs10513801	3:185351184:C:CT;3:185822353:T:G	SENP2-ETV5	rs4481184;rs4234589	3:185505786;3:185818881	IGF2BP2-ETV5	Huang 2020	33619380
rs4450871	4:4990298:A:G	CYTL1	rs4450871	4:4990298	CYTL1	Martin 2021	33980691
rs13132853	4:38680015:A:G	KLF3	rs13132853	4:38680015	KLF3	Martin 2021	33980691
rs2231142;rs28418580;rs28514678	4:89052323:G:T;4:89742244:C:T;4:89768821:C:T	ISL1-ABCG2-MCHR2-FAM13A	rs987469;rs2276936;rs3822072	4:89706643;4:89726283;4:89741269	FAM13A	Yaghootkar 2014, Huang 2020, Martin 2021	25048195;33619380;33980691
rs13107325;rs223487	4:103188709:C:T;4:103683546:A:C	SLC39A8-MANBA	rs13107325	4:103188708	SLC39A8	Huang 2020	33619380
rs78632895	4:106123638:A:T	TET2	rs974801	4:106071064	TET2	Yaghootkar 2016	27207519
rs67199213;rs11738093;rs10940357	5:53290648:A:G;5:53301425:A:G;5:53302257:G:T	ARL15	rs4865796;rs3776717	5:53272664;5:53298761	ARL15	Yaghootkar 2014, Huang 2020	25048195;33619380
rs464605;5:55860907	5:55807370:C:T;5:55860907:GC:G	AC022431.2-CTC-236F12.4-C5orf67	rs30351;rs40271;rs459193;rs9686661	5:55794632;5:55796319;5:55806751;5:55861785	ANKRD55-MAP3K1	Yaghootkar 2014, Huang 2020,Martin 2021	27841877;33619380;33980691
rs4976033	5:67714246:A:G	PIK3R1	rs4976033	5:67714246	PIK3R1	Lotta 2017; Martin 2021	27841877;33980691
rs6235	5:95728898:C:G	PCSK1	rs7713317	5:95716721	PCSK1	Huang 2020	33619380
rs3203922	5:118728953:G:C	TNFAIP8	rs9764678;rs1045241	5:118726662;5:118729286	TNFAIP8	Lotta 2017; Martin 2021	27841877;33980691
rs329124	5:133865452:A:G	JADE2	rs329122	5:133864599	JADE2	Coral 2023	36703017
rs4704942;rs61029460	5:157893360:G:C;5:157993895:G:GA	CLINT1-EBF1	rs2434612;rs11135038	5:158022040;5:157930133	CLINT1-EBF1	Huang 2020,Martin 2021	33619380;33980691
rs56364564	5:173312730:C:T	CPEB4	rs6861681	5:173362457	CPEB4	Huang 2020	33619380
rs998584	6:43757896:C:A	VEGFA	rs998584	6:43757896	VEGFA-C6orf223	Ji 2019; Martin 2021	30352878;33980691
rs2184968;rs35323862;rs141783576	6:126760994:T:C;6:127428232:C:T;6:127439897:G:C	CENPW-RSPO3	rs9385400;rs2745353;rs72959041	6:126764189;6:127452935;6:127454893	CENPW-RSPO3	Yaghootkar 2014; Huang 2020; Martin 2021	25048195;33619380;33980691
rs201927923	6:130370731:TTG:T	L3MBTL3	rs9492443	6:130398731	L3MBTL3	Lotta 2017	27841877
rs540973884	6:139837431:T:G	CITED2	rs632057;rs573454216	6:139834012;6:139837429	CITED2	Ji 2019	30352878
rs543159	6:160776017:C:A	SLC22A3	rs539958	6:160772841	SLC22A3	Huang 2020	33619380
rs2071265;rs864745	7:27238691:C:G;7:28180556:T:C	HOXA13-JAZF1	rs864745	7:28180555	JAZF1	Huang 2020	33619380
7:93148206:TA:T	7:93148206:TA:T	CALCR	rs2283006	7:93085722	CALCR	Abraham 2024	38530928
rs972283	7:130466854:A:G	KLF14	rs4731702;rs972283;rs972283	7:130433383;7:130466854;7:130466854	KLF14-MKLN1	Lotta 2017,Huang 2020	27841877;33619380
rs62492368	7:150537635:G:A	AOC1	rs6977416	7:150542711	MEM176A-ABP1	Martin 2021	33980691
rs907183;rs7012814	8:8729761:G:C;8:9173358:G:A	MFHAS1	rs9987289;rs17149279	8:9183357;8:9195637	PPP1R3B-TNKS	Huang 2020	33619380
rs10096213	8:36853213:C:T	KCNU1	rs10090367;rs12681990	8:36825079;8:36859186	KCNU1	Huang 2020;Martin 2021	33619380;33980691
rs17319046;rs28601761;rs62523863	8:126350794:T:G;8:126500031:C:G;8:126520544:G:A	NSMCE2-TRIB1	rs2980888	8:126507308	TRIB1	Ji 2019	30352878
rs505922	9:136149229:T:C	ABO	rs55924785	9:136929586	BRD3	Abraham 2024	38530928
rs61874768;rs77389536;rs11191548	10:103880118:G:T;10:104168125:T:C;10:104846178:T:C	FGFR2-LDB1-NT5C2	rs10883832	10:104871278	NT5C2	Huang 2020	33619380
rs7912286;rs34872471	10:114693230:A:G;10:114754071:T:C	TCF7L2	rs7903146	10:114758348	TCF7L2	Huang 2020	33619380
rs10832778	11:17394073:C:G	NCR3LG1	rs7928810	11:17372442	NCR3LG1	Huang 2020	33619380
rs71458425	11:62370490:C:CGAGGGCCG	EML3	rs113222038	11:62380027	EML3	Martin 2021	33980691
rs11045171	12:20470199:A:G	PDE3A	rs11045172;rs7134375	12:20470221;12:20473757	AEBP2-PDE3A	Ji 2019;Huang 2020; Martin 2021	30352878;33619380;33980691
rs12426399	12:54419910:G:T	HOXC6	rs754133;rs10876529	12:54418919;12:54421810	HOXC4-HOXC6	Huang 2020	33619380
rs2694917	12:56912864:T:C	RBMS2	rs3741414	12:57844048	INHBC	Huang 2020	33619380
12:122513632;rs1043764;rs116896792;rs3922628;rs73228032;rs10773000	12:122513632:CTG:C;12:122630915:C:T;12:122948907:T:C;12:123209295:T:A;12:123322415:C:A;12:123736084:G:T	MLXIP-ZCCHC8-HCAR1-HIP1R	rs11057405;rs12369179	12:122781896;12:122963550	CLIP1-ZCCHC8	Huang 2020,Martin 2021	33619380;33980691
rs7133378;rs825453	12:124409502:G:A;12:124508758:A:T	DNAH10-FAM101A	rs7133378;rs863750	12:124409502;12:124505443	DNAH10	Lotta 2017,Huang 2020; Martin 2021	27841877;33619380;33980691
rs11856835;rs2472299;rs71140143	15:74716174:G:A;15:75033400:A:G;15:75439194:G:GT	SEMA7A-CYP1A2-C15orf39	rs1378940	15:75083493	CSK	Huang 2020	33619380
rs62036088;rs2075637	16:4846336:G:A;16:4938280:T:C	ROGDI-PPL	rs879620	16:4015728	ADCY9	Huang 2020	33619380
rs1641523	17:7549681:C:T	ATP1B2	rs12940684;rs2955617	17:7453919;17:7538784	SHBG-ATP1B2	Huang 2020;Martin 2021	33619380;33980691
rs4375701;rs11079803;17:46246471	17:45712218:C:T;17:46019901:G:A;17:46246471:GT:G	PNPO-SKAP1	rs6504872	17:45438951	EFCAB13	Huang 2020	33619380
rs1973114	17:73877097:C:T	TRIM47	rs142186653	17:73879851	TRIM47-TRIM65	Martin 2021	33980691
rs3810068	18:2846499:T:C	EMILIN2	rs11664106	18:2846812	MCHD1-EMILIN2	Martin 2021	33980691
rs7233512	18:42595076:G:A	SETBP1	rs7233512	18:42595076	SETBP1	Martin 2021	33980691
rs12454712	18:60845884:T:C	BCL2	rs12454712	18:60845883	BCL2	Huang 2020	33619380
rs143333049	19:19800289:A:G	ZNF101	rs2304130	19:19789528	ZNF101	Coral 2023	36703017
rs8103728;rs28483178	19:33900257:C:G;19:33977206:C:G	PEPD	rs731839;rs7258937	19:33899065;19:33938800	PEPD	Yaghootkar 2014	25048195
rs7412;rs5117;rs1800437;19:46334212	19:45412079:C:T;19:45418790:T:C;19:46181392:G:C;19:46334212:GGTGT:G	APOE-APOC1-GIPR-SYMPK	rs2075650;rs555162510	19:45395618;19:46183031	TOMM40	Huang 2020;Martin 2021	33619380;33980691
rs6029180;rs1883711;rs17265513	20:39178923:A:G;20:39179822:G:C;20:39832628:T:C	MAFB-ZHX3	rs6029180	20:39178923	MAFBFA	Martin 2021	33980691
rs6062344	20:62696024:C:T	TCEA2	rs6512302	20:62691550	TCEA2	Abraham 2024	38530928
rs4821764	22:38599364:G:A	MAFF	rs3761445;rs4821764;rs2267373	22:38595410;22:38599364;22:38600542	PLA2G6-MAFF	Ji 2019;Huang 2020	30352878;33619380
-	-	-	rs11563251	2:234679383	UGT1A1	Huang 2020	33619380
-	-	-	rs11708067	3:123065777	ADCY5	Lotta 2017	27841877
-	-	-	rs4894808	3:171833266	FNDC3B	Abraham 2024	38530928
-	-	-	rs6822892	4:157734675	PDGFC	Yaghootkar 2016	27207519
-	-	-	rs3094222	6:31081433	C6orf15-PSORS1C1	Huang 2020	33619380
-	-	-	rs11753081	6:20705590	CDKAL1	Coral 2023	36703017
-	-	-	rs17080091	6:150997400	PLEKHG1	Huang 2020	33619380
-	-	-	rs702485	7:6449271	DAGLB	Huang 2020	33619380
-	-	-	rs7896600	10:12255174	CDC123	Huang 2020	33619380
-	-	-	rs740746	10:115792786	NHLRC2-ADRB1	Huang 2020	33619380
-	-	-	rs11030016	11:27487992	LGR4	Abraham 2024	38530928
-	-	-	rs2845885	11:63869061	MACROD1	Lotta 2017	27841877
-	-	-	rs11603334	11:72432984	ARAP1	Huang 2020	33619380
-	-	-	rs718314	12:26453283	ITPR2	Lotta 2017	27841877
-	-	-	rs10774625	12:111910218	ATXN2	Huang 2020	33619380
-	-	-	rs17522122	14:33302881	AKAP6	Huang 2020	33619380
-	-	-	rs1951455	14:91512339	RPS6KA5	Abraham 2024	38530928
-	-	-	rs72697297	14:93069989	RIN3	Martin 2021	33980691
-	-	-	rs12441543	15:31689543	KLF13-OTUD7	Martin 2021	33980691
-	-	-	rs4985155	16:15129458	PDXDC1	Huang 2020	33619380
-	-	-	rs1211644	20:45592841	EYA2	Lotta 2017	27841877
